# LABOR DURATION IS DEFINED BY THE TIME OF DAY OF LABOR INDUCTION

**DOI:** 10.1101/2024.10.14.24315464

**Authors:** Kylie Cataldo, Robert Long, Isoken Olomnu, Rene Cortese, Hanne M. Hoffmann

## Abstract

**BACKGROUND:** Spontaneous labor and birth peak during the late evening and early morning hours, indicating an endogenous rhythm in labor onset and birth. We hypothesize that the time-of-day of labor induction will define labor duration and the risk of cesarian section.

**METHODS:** In a retrospective study of pregnant women who were induced for labor (n =3,688), time-of-day of labor induction was studied across maternal phenotypes. Survival analysis and Cox Proportional Hazards model were used to identify differences in time-to-birth as a result of inducing labor at a specific time-of-day.

**RESULTS:** Labor induction was circadian (p<0.05, Lomb-Scargle test), with a gradual lengthening in labor duration when labor induction was initiated later in the day, peaking at 23:00 hours (average labor duration of 20.72 hours) as compared to induction at 5:00 hours (average labor duration of 14.74 hours, p<0.01, Kruskal-Wallis test). The optimal time-of-day of labor induction was conditioned by maternal phenotype with significant differences in probability of giving birth as a result of the time-of-day labor was induced for nulliparous obese (p<0.05, Two-way ANOVA), and parous obese women (p<0.05).

**CONCLUSIONS:** Labor duration in response to induction is circadian, with the shortest labor duration when induced during early morning hours. The optimal time-of-day of labor induction is conditioned by maternal phenotype and should be considered as a labor management practice.
