## Supplemental Table 1 for "LABOR DURATION IS DEFINED BY THE TIME OF DAY OF LABOR INDUCTION"

### Sheet: Supplementary-Table-1_TOI-1hr-D
Supplementary Table 1. Dunn Test Post-Hoc Analysis of time of induction (TOI) in 1-hour bins.*
TOI-1hr Dunn Test Comparisons
Comparison1	Z2	P.unadj	P.adj
0 - 1	0.0384549	0.969325	1
0 - 10	1.48658	0.137125	1
1 - 10	1.38873	0.164915	1
0 - 11	1.62809	0.103506	1
1 - 11	1.5082	0.131504	1
10 - 11	-0.00492505	0.99607	1
0 - 12	2.05186	0.0401837	1
1 - 12	1.91081	0.056029	1
10 - 12	0.390729	0.695998	1
11 - 12	0.437676	0.661621	1
0 - 13	1.14616	0.251727	1
1 - 13	1.04483	0.296101	1
10 - 13	-0.510884	0.609432	1
11 - 13	-0.563481	0.573107	1
12 - 13	-1.01933	0.308047	1
0 - 14	0.54836	0.583445	1
1 - 14	0.481882	0.62989	1
10 - 14	-1.01447	0.310359	1
11 - 14	-1.11595	0.264443	1
12 - 14	-1.55392	0.120203	1
13 - 14	-0.597996	0.549842	1
0 - 15	0.936566	0.348982	1
1 - 15	0.845785	0.397673	1
10 - 15	-0.712325	0.476263	1
11 - 15	-0.788505	0.430401	1
12 - 15	-1.24656	0.212559	1
13 - 15	-0.232359	0.816259	1
14 - 15	0.378382	0.705147	1
0 - 16	-0.586977	0.557219	1
1 - 16	-0.597047	0.550476	1
10 - 16	-2.1298	0.0331882	1
11 - 16	-2.36701	0.0179325	1
12 - 16	-2.82544	0.00472158	1
13 - 16	-1.88101	0.0599708	1
14 - 16	-1.20032	0.230017	1
15 - 16	-1.65707	0.0975062	1
0 - 17	1.35504	0.175406	1
1 - 17	1.2395	0.21516	1
10 - 17	-0.344897	0.730172	1
11 - 17	-0.379997	0.703948	1
12 - 17	-0.844987	0.398118	1
13 - 17	0.203823	0.838492	1
14 - 17	0.804701	0.420992	1
15 - 17	0.442395	0.658204	1
16 - 17	2.12702	0.0334188	1
0 - 18	-0.0795204	0.936619	1
1 - 18	-0.114714	0.908672	1
10 - 18	-1.5808	0.113923	1
11 - 18	-1.73628	0.0825135	1
12 - 18	-2.16695	0.0302384	1
13 - 18	-1.25123	0.210852	1
14 - 18	-0.639186	0.522702	1
15 - 18	-1.03851	0.299032	1
16 - 18	0.511484	0.609012	1
17 - 18	-1.46625	0.142582	1
0 - 19	2.41982	0.0155283	1
1 - 19	2.27104	0.0231448	1
10 - 19	0.802721	0.422136	1
11 - 19	0.886174	0.375524	1
12 - 19	0.468309	0.639564	1
13 - 19	1.45575	0.145461	1
14 - 19	1.95254	0.0508742	1
15 - 19	1.6736	0.0942089	1
16 - 19	3.17648	0.00149073	0.411442
17 - 19	1.29715	0.194578	1
18 - 19	2.53412	0.011273	1
0 - 2	0.702064	0.482639	1
1 - 2	0.639644	0.522404	1
10 - 2	-0.697636	0.485405	1
11 - 2	-0.749648	0.453467	1
12 - 2	-1.13161	0.2578	1
13 - 2	-0.285609	0.775178	1
14 - 2	0.224776	0.822154	1
15 - 2	-0.0945087	0.924705	1
16 - 2	1.27066	0.203849	1
17 - 2	-0.457388	0.647392	1
18 - 2	0.782756	0.43377	1
19 - 2	-1.50495	0.132338	1
0 - 20	1.04104	0.297858	1
1 - 20	0.947318	0.343477	1
10 - 20	-0.586315	0.557664	1
11 - 20	-0.645548	0.518572	1
12 - 20	-1.09403	0.273941	1
13 - 20	-0.0950523	0.924273	1
14 - 20	0.497277	0.618994	1
15 - 20	0.132743	0.894397	1
16 - 20	1.75262	0.0796669	1
17 - 20	-0.297158	0.766346	1
18 - 20	1.14242	0.253277	1
19 - 20	-1.52127	0.128191	1
2 - 20	0.203033	0.839109	1
0 - 21	0.963349	0.335372	1
1 - 21	0.871395	0.383539	1
10 - 21	-0.684503	0.493658	1
11 - 21	-0.757193	0.448934	1
12 - 21	-1.21427	0.224646	1
13 - 21	-0.200855	0.840812	1
14 - 21	0.407238	0.683833	1
15 - 21	0.0311283	0.975167	1
16 - 21	1.68438	0.0921073	1
17 - 21	-0.409683	0.682039	1
18 - 21	1.06552	0.286638	1
19 - 21	-1.64217	0.100556	1
2 - 21	0.119987	0.904494	1
20 - 21	-0.102022	0.918739	1
0 - 22	-0.370368	0.711108	1
1 - 22	-0.391779	0.695221	1
10 - 22	-1.87175	0.0612414	1
11 - 22	-2.06206	0.0392017	1
12 - 22	-2.49947	0.012438	1
13 - 22	-1.58311	0.113397	1
14 - 22	-0.948171	0.343042	1
15 - 22	-1.36845	0.171171	1
16 - 22	0.207255	0.835811	1
17 - 22	-1.80876	0.0704889	1
18 - 22	-0.294306	0.768524	1
19 - 22	-2.85581	0.00429275	1
2 - 22	-1.0537	0.292018	1
20 - 22	-1.46701	0.142375	1
21 - 22	-1.3952	0.162957	1
0 - 23	-0.771848	0.440205	1
1 - 23	-0.773322	0.439332	1
10 - 23	-2.26281	0.0236476	1
11 - 23	-2.49943	0.0124394	1
12 - 23	-2.94276	0.00325305	0.897842
13 - 23	-2.03273	0.0420799	1
14 - 23	-1.37089	0.17041	1
15 - 23	-1.8172	0.0691866	1
16 - 23	-0.218963	0.826679	1
17 - 23	-2.27124	0.0231325	1
18 - 23	-0.701398	0.483055	1
19 - 23	-3.28209	0.00103041	0.284393
2 - 23	-1.42224	0.154957	1
20 - 23	-1.90741	0.0564681	1
21 - 23	-1.84334	0.06528	1
22 - 23	-0.409612	0.682091	1
0 - 3	0.385407	0.699936	1
1 - 3	0.337205	0.735963	1
10 - 3	-0.957407	0.338362	1
11 - 3	-1.02565	0.305056	1
12 - 3	-1.39472	0.163101	1
13 - 3	-0.585272	0.558365	1
14 - 3	-0.0840419	0.933023	1
15 - 3	-0.401958	0.687715	1
16 - 3	0.914592	0.360406	1
17 - 3	-0.754712	0.450422	1
18 - 3	0.45954	0.645847	1
19 - 3	-1.74894	0.0803021	1
2 - 3	-0.272634	0.785135	1
20 - 3	-0.502332	0.615434	1
21 - 3	-0.426083	0.670048	1
22 - 3	0.717657	0.472969	1
23 - 3	1.07027	0.2845	1
0 - 4	0.97762	0.328262	1
1 - 4	0.914731	0.360333	1
10 - 4	-0.300999	0.763415	1
11 - 4	-0.316499	0.751624	1
12 - 4	-0.657685	0.510741	1
13 - 4	0.108433	0.913652	1
14 - 4	0.554663	0.579125	1
15 - 4	0.279291	0.780021	1
16 - 4	1.49229	0.135623	1
17 - 4	-0.0386866	0.96914	1
18 - 4	1.05196	0.292818	1
19 - 4	-1.01035	0.312328	1
2 - 4	0.324213	0.745777	1
20 - 4	0.177881	0.858816	1
21 - 4	0.256182	0.79781	1
22 - 4	1.29617	0.194916	1
23 - 4	1.62645	0.103855	1
3 - 4	0.566534	0.571031	1
0 - 5	3.52296	<0.001	0.117784
1 - 5	3.37011	0.00075139	0.207384
10 - 5	2.08888	0.0367186	1
11 - 5	2.24117	0.0250152	1
12 - 5	1.88848	0.0589614	1
13 - 5	2.74885	0.00598048	1
14 - 5	3.14269	0.00167404	0.462034
15 - 5	2.93389	0.00334748	0.923903
16 - 5	4.19106	2.78e-05	0.00766339
17 - 5	2.62976	0.0085446	1
18 - 5	3.62755	<0.001	0.0789692
19 - 5	1.448	0.147617	1
2 - 5	2.6731	0.00751547	1
20 - 5	2.79331	0.00521718	1
21 - 5	2.90634	0.00365687	1
22 - 5	3.90665	<0.001	0.0258294
23 - 5	4.27138	<0.001	0.00536183
3 - 5	2.8643	0.00417935	1
4 - 5	2.15342	0.031286	1
0 - 6	2.14827	0.0316922	1
1 - 6	2.06761	0.038677	1
10 - 6	0.98815	0.323079	1
11 - 6	1.0412	0.297783	1
12 - 6	0.745515	0.45596	1
13 - 6	1.43321	0.151799	1
14 - 6	1.79708	0.0723233	1
15 - 6	1.58315	0.113388	1
16 - 6	2.62929	0.00855646	1
17 - 6	1.31806	0.187485	1
18 - 6	2.22079	0.0263655	1
19 - 6	0.405627	0.685017	1
2 - 6	1.51737	0.129173	1
20 - 6	1.48386	0.137847	1
21 - 6	1.56205	0.118275	1
22 - 6	2.44013	0.0146818	1
23 - 6	2.73228	0.00628982	1
3 - 6	1.712	0.0868974	1
4 - 6	1.15598	0.24769	1
5 - 6	-0.747215	0.454934	1
0 - 7	1.20955	0.226451	1
1 - 7	1.16917	0.242336	1
10 - 7	0.323335	0.746442	1
11 - 7	0.33597	0.736893	1
12 - 7	0.106698	0.915028	1
13 - 7	0.62681	0.530784	1
14 - 7	0.922314	0.356365	1
15 - 7	0.740696	0.458878	1
16 - 7	1.54647	0.12199	1
17 - 7	0.532109	0.59465	1
18 - 7	1.25891	0.208062	1
19 - 7	-0.147829	0.882477	1
2 - 7	0.755082	0.4502	1
20 - 7	0.671207	0.502089	1
21 - 7	0.725181	0.468341	1
22 - 7	1.42247	0.15489	1
23 - 7	1.64274	0.100437	1
3 - 7	0.924419	0.355268	1
4 - 7	0.505865	0.612951	1
5 - 7	-1.04213	0.297352	1
6 - 7	-0.408644	0.682801	1
0 - 8	1.68437	0.0921105	1
1 - 8	1.6172	0.105835	1
10 - 8	0.561633	0.574366	1
11 - 8	0.592153	0.553748	1
12 - 8	0.302447	0.762311	1
13 - 8	0.967654	0.333217	1
14 - 8	1.33266	0.182642	1
15 - 8	1.11345	0.265516	1
16 - 8	2.13761	0.0325487	1
17 - 8	0.850832	0.394863	1
18 - 8	1.75173	0.0798201	1
19 - 8	-0.0213467	0.982969	1
2 - 8	1.08924	0.276046	1
20 - 8	1.02068	0.307407	1
21 - 8	1.09325	0.274284	1
22 - 8	1.96313	0.0496306	1
23 - 8	2.24627	0.0246868	1
3 - 8	1.28856	0.197553	1
4 - 8	0.760176	0.44715	1
5 - 8	-1.11955	0.262904	1
6 - 8	-0.346574	0.728911	1
7 - 8	0.113974	0.909259	1
0 - 9	1.46274	0.14354	1
1 - 9	1.38546	0.165912	1
10 - 9	0.17503	0.861056	1
11 - 9	0.19053	0.848894	1
12 - 9	-0.147317	0.882882	1
13 - 9	0.623397	0.533024	1
14 - 9	1.05341	0.292151	1
15 - 9	0.793929	0.427237	1
16 - 9	1.99481	0.0460639	1
17 - 9	0.483663	0.628625	1
18 - 9	1.54106	0.123303	1
19 - 9	-0.511002	0.60935	1
2 - 9	0.784272	0.432881	1
20 - 9	0.687329	0.491875	1
21 - 9	0.770427	0.441046	1
22 - 9	1.78739	0.0738743	1
23 - 9	2.11827	0.0341523	1
3 - 9	1.01436	0.31041	1
4 - 9	0.428386	0.66837	1
5 - 9	-1.69896	0.0893274	1
6 - 9	-0.763782	0.444997	1
7 - 9	-0.189731	0.84952	1
8 - 9	-0.376373	0.70664	1
*Post-hoc analysis of Kruskal-Wallis test found in Figure 1
1Comparisons between TOI 1-hour bins from 0:00-23:00 hours
2Dunn's Z-test statistic
